# Brain-Regional Gene Expression Imputed from the Blood Transcriptome by *BrainGENIE* Recapitulates Dysregulation Observed in the Postmortem Brain in Alzheimer’s Disease

**DOI:** 10.1101/2025.10.13.25337831

**Authors:** Jiahui Hou, Ali Razavi, Shu-Ju Lin, Chunling Zhang, William S. Kremen, Christine Fennema-Notestine, Jeremy Elman, Peter Holmans, Stephen V. Faraone, Chris Gaiteri, Jonathan L. Hess, Stephen J. Glatt

**Author notes:** Jiahui Hou and Ali Razavi contributed equally to this work and are co-first authors. **Please address correspondence to:** Stephen J. Glatt, Ph.D., SUNY Upstate Medical University, 750 East Adams St., Syracuse, NY 13210 U.S.A., 1.

## Abstract

Studying brain gene expression in Alzheimer’s Disease (**AD**) presents significant challenges as postmortem brain tissue data is difficult to access, cannot be used to guide donor treatment, may be affected by confounding environmental factors before and after death and is difficult to link to early AD states or disease progression. To circumvent these limitations, several studies have tested blood transcriptome biomarkers for AD. However, gene-expression levels in the blood have limited correlation with those in the brain. Therefore, to test the potential of monitoring Alzheimer’s progression with peripheral data, we used a transcriptome-imputation method, to identify brain-region-specific AD-associated gene-expression differences in multiple cohorts with available blood-based transcriptome data. This approach provides a high-resolution image of the AD-associated molecular differences in the brains of affected individuals *actively living with disease*. We analyzed eight AD studies (777 AD cases, 779 cognitively unimpaired controls) in which we imputed brain-regional gene expression in 10 brain areas, using Brain Gene Expression and Network Imputation Engine (*BrainGENIE)*. Hundreds of differentially expressed genes (**DEG**s) associated with AD were identified in nine brain regions, with anterior cingulate cortex and amygdala showing the most differential expression. AD-associated genes were enriched in pathways related to proteostasis, mitochondrial dysfunction, and immune activation, among others. We observed significant congruence between imputed AD-associated changes and those directly measured in the dorsolateral prefrontal cortex and cerebellum. These transcriptomic changes can be leveraged in future *in vitro* studies focused on pathogenesis, or as the targets of novel therapeutic developments. In conclusion, we demonstrated the scope and utility of brain expression imputation from the peripheral transcriptome, laying the groundwork for biomarker discovery and prospective studies on the aging brain and AD.
