## Supplementary Table 1 for "Brain-Regional Gene Expression Imputed from the Blood Transcriptome by *BrainGENIE* Recapitulates Dysregulation Observed in the Postmortem Brain in Alzheimer’s Disease"

### Sheet: Sheet1
datatables
Supplementary Table 1 – Covariates by study (collapsed)
	study	covar
1	Bai14	dx+age+sex+ethnicity+B+Dendritic+Granulocytes+Mast+Monocytes+NK+T+brain_cell_oligodendrocytes+brain_cell_microglia+brain_cell_neurons
2	Leandr18	dx+age+sex+ethnicity+B+Dendritic+Granulocytes+Mast+Monocytes+NK+T+SV1+SV2+SV3+SV4+brain_cell_oligodendrocytes+brain_cell_microglia+brain_cell_neurons
3	Lovestone_1	site+dx+sex+age+B+Dendritic+Granulocytes+Mast+Monocytes+NK+T+brain_cell_oligodendrocytes+brain_cell_microglia+brain_cell_neurons
4	Lovestone_2	site+dx+sex+age+B+Dendritic+Granulocytes+Mast+Monocytes+NK+T+brain_cell_oligodendrocytes+brain_cell_microglia+brain_cell_neurons
5	ROSMAP_b1b2	age+sex+ethnicity+dx+B+Dendritic+Granulocytes+Mast+Monocytes+NK+T+brain_cell_oligodendrocytes+brain_cell_microglia+brain_cell_neurons
6	Samsudin16	dx+age+sex+B+Dendritic+Granulocytes+Mast+Monocytes+NK+T+brain_cell_oligodendrocytes+brain_cell_microglia+brain_cell_neurons
7	Shigemizu20	dx+age+sex+RIN+B+Dendritic+Granulocytes+Mast+Monocytes+NK+T+brain_cell_oligodendrocytes+brain_cell_microglia+brain_cell_neurons
8	adni	RIN+dx+sex+ethnicity+age+B+Dendritic+Granulocytes+Mast+Monocytes+NK+T+brain_cell_oligodendrocytes+brain_cell_microglia+brain_cell_neurons
