## Supplementary Table 2 for "Brain-Regional Gene Expression Imputed from the Blood Transcriptome by *BrainGENIE* Recapitulates Dysregulation Observed in the Postmortem Brain in Alzheimer’s Disease"

### Sheet: Sheet1
datatables
Suppl_Table2_EffectSizeCorrelations
	corgroups	cor.value	cor.pvalue	group1	group2
1	Amygdala/Anterior_cingulate_cortex_BA24	0.687023	1.99438e-283	Amygdala	Anterior_cingulate_cortex_BA24
2	Amygdala/blood	0.170368	4.8476e-35	Amygdala	blood
3	Amygdala/Caudate_basal_ganglia	0.398774	1.05818e-148	Amygdala	Caudate_basal_ganglia
4	Amygdala/cerebellum	0.395294	4.81612e-125	Amygdala	cerebellum
5	Amygdala/DLPFC	0.345104	1.41206e-109	Amygdala	DLPFC
6	Amygdala/hippocampus	0.306606	4.66851e-37	Amygdala	hippocampus
7	Amygdala/Hypothalamus	-0.0686734	0.000782855	Amygdala	Hypothalamus
8	Amygdala/measured_cerebellum	0.360017	5.08609e-134	Amygdala	measured_cerebellum
9	Amygdala/measured_DLPFC	0.226549	3.17136e-59	Amygdala	measured_DLPFC
10	Amygdala/measured_hippocampus	0.244221	1.66216e-67	Amygdala	measured_hippocampus
11	Amygdala/Nucleus_accumbens_basal_ganglia	0.401315	2.20027e-148	Amygdala	Nucleus_accumbens_basal_ganglia
12	Amygdala/Putamen_basal_ganglia	0.185781	7.68851e-25	Amygdala	Putamen_basal_ganglia
13	Amygdala/Substantia_nigra	0.53767	0	Amygdala	Substantia_nigra
14	Anterior_cingulate_cortex_BA24/blood	0.124611	5.70156e-14	Anterior_cingulate_cortex_BA24	blood
15	Anterior_cingulate_cortex_BA24/Caudate_basal_ganglia	0.496025	1.61304e-170	Anterior_cingulate_cortex_BA24	Caudate_basal_ganglia
16	Anterior_cingulate_cortex_BA24/cerebellum	0.412856	4.03421e-97	Anterior_cingulate_cortex_BA24	cerebellum
17	Anterior_cingulate_cortex_BA24/DLPFC	0.395848	2.11312e-108	Anterior_cingulate_cortex_BA24	DLPFC
18	Anterior_cingulate_cortex_BA24/hippocampus	0.372711	1.9533e-44	Anterior_cingulate_cortex_BA24	hippocampus
19	Anterior_cingulate_cortex_BA24/Hypothalamus	0.00511718	0.832679	Anterior_cingulate_cortex_BA24	Hypothalamus
20	Anterior_cingulate_cortex_BA24/measured_cerebellum	0.360117	1.23266e-92	Anterior_cingulate_cortex_BA24	measured_cerebellum
21	Anterior_cingulate_cortex_BA24/measured_DLPFC	0.245513	8.0988e-49	Anterior_cingulate_cortex_BA24	measured_DLPFC
22	Anterior_cingulate_cortex_BA24/measured_hippocampus	0.193664	9.0646e-30	Anterior_cingulate_cortex_BA24	measured_hippocampus
23	Anterior_cingulate_cortex_BA24/Nucleus_accumbens_basal_ganglia	0.505985	5.14503e-169	Anterior_cingulate_cortex_BA24	Nucleus_accumbens_basal_ganglia
24	Anterior_cingulate_cortex_BA24/Putamen_basal_ganglia	0.236861	9.81862e-30	Anterior_cingulate_cortex_BA24	Putamen_basal_ganglia
25	Anterior_cingulate_cortex_BA24/Substantia_nigra	0.516439	0	Anterior_cingulate_cortex_BA24	Substantia_nigra
26	blood/Caudate_basal_ganglia	-0.11408	3.59333e-25	blood	Caudate_basal_ganglia
27	blood/cerebellum	-0.0453023	0.000113634	blood	cerebellum
28	blood/DLPFC	-0.0869073	2.87991e-15	blood	DLPFC
29	blood/hippocampus	-0.07849	2.60061e-05	blood	hippocampus
30	blood/Hypothalamus	-0.0313588	0.032137	blood	Hypothalamus
31	blood/measured_cerebellum	0.104936	3.96124e-31	blood	measured_cerebellum
32	blood/measured_DLPFC	0.0127854	0.0967017	blood	measured_DLPFC
33	blood/measured_hippocampus	0.0626884	1.12477e-13	blood	measured_hippocampus
34	blood/Nucleus_accumbens_basal_ganglia	-0.0268537	0.0174388	blood	Nucleus_accumbens_basal_ganglia
35	blood/Putamen_basal_ganglia	0.0325944	0.0105168	blood	Putamen_basal_ganglia
36	blood/Substantia_nigra	0.061883	0.006483	blood	Substantia_nigra
37	Caudate_basal_ganglia/cerebellum	0.334787	6.37493e-136	Caudate_basal_ganglia	cerebellum
38	Caudate_basal_ganglia/DLPFC	0.575096	0	Caudate_basal_ganglia	DLPFC
39	Caudate_basal_ganglia/hippocampus	0.450445	2.73738e-110	Caudate_basal_ganglia	hippocampus
40	Caudate_basal_ganglia/Hypothalamus	0.19589	1.55163e-31	Caudate_basal_ganglia	Hypothalamus
41	Caudate_basal_ganglia/measured_cerebellum	0.0716863	2.41141e-09	Caudate_basal_ganglia	measured_cerebellum
42	Caudate_basal_ganglia/measured_DLPFC	0.165022	1.18717e-49	Caudate_basal_ganglia	measured_DLPFC
43	Caudate_basal_ganglia/measured_hippocampus	0.032193	0.00480711	Caudate_basal_ganglia	measured_hippocampus
44	Caudate_basal_ganglia/Nucleus_accumbens_basal_ganglia	0.498529	0	Caudate_basal_ganglia	Nucleus_accumbens_basal_ganglia
45	Caudate_basal_ganglia/Putamen_basal_ganglia	0.273797	2.23871e-85	Caudate_basal_ganglia	Putamen_basal_ganglia
46	Caudate_basal_ganglia/Substantia_nigra	0.351222	4.87244e-44	Caudate_basal_ganglia	Substantia_nigra
47	cerebellum/DLPFC	0.445394	1.32936e-254	cerebellum	DLPFC
48	cerebellum/hippocampus	0.453901	1.55163e-104	cerebellum	hippocampus
49	cerebellum/Hypothalamus	0.0451902	0.011468	cerebellum	Hypothalamus
50	cerebellum/measured_cerebellum	0.351499	3.45494e-180	cerebellum	measured_cerebellum
51	cerebellum/measured_DLPFC	0.290704	1.13436e-136	cerebellum	measured_DLPFC
52	cerebellum/measured_hippocampus	0.108218	4.79458e-19	cerebellum	measured_hippocampus
53	cerebellum/Nucleus_accumbens_basal_ganglia	0.277412	2.00166e-87	cerebellum	Nucleus_accumbens_basal_ganglia
54	cerebellum/Putamen_basal_ganglia	-0.059965	0.000164827	cerebellum	Putamen_basal_ganglia
55	cerebellum/Substantia_nigra	0.267876	2.94961e-21	cerebellum	Substantia_nigra
56	DLPFC/hippocampus	0.496888	3.37158e-148	DLPFC	hippocampus
57	DLPFC/Hypothalamus	0.217411	1.96405e-41	DLPFC	Hypothalamus
58	DLPFC/measured_cerebellum	0.0846675	1.71217e-12	DLPFC	measured_cerebellum
59	DLPFC/measured_DLPFC	0.28095	1.53001e-144	DLPFC	measured_DLPFC
60	DLPFC/measured_hippocampus	0.0869121	2.19375e-14	DLPFC	measured_hippocampus
61	DLPFC/Nucleus_accumbens_basal_ganglia	0.46283	1.26815e-293	DLPFC	Nucleus_accumbens_basal_ganglia
62	DLPFC/Putamen_basal_ganglia	0.1469	1.74577e-23	DLPFC	Putamen_basal_ganglia
63	DLPFC/Substantia_nigra	0.310619	2.10528e-33	DLPFC	Substantia_nigra
64	hippocampus/Hypothalamus	0.314192	1.62368e-36	hippocampus	Hypothalamus
65	hippocampus/measured_cerebellum	0.00741675	0.716768	hippocampus	measured_cerebellum
66	hippocampus/measured_DLPFC	0.0993565	1.61561e-07	hippocampus	measured_DLPFC
67	hippocampus/measured_hippocampus	0.00515376	0.790869	hippocampus	measured_hippocampus
68	hippocampus/Nucleus_accumbens_basal_ganglia	0.403976	3.16676e-88	hippocampus	Nucleus_accumbens_basal_ganglia
69	hippocampus/Putamen_basal_ganglia	0.129921	3.64937e-08	hippocampus	Putamen_basal_ganglia
70	hippocampus/Substantia_nigra	0.342819	0	hippocampus	Substantia_nigra
71	Hypothalamus/measured_cerebellum	-0.0833562	1.82491e-07	Hypothalamus	measured_cerebellum
72	Hypothalamus/measured_DLPFC	0.0102528	0.4917	Hypothalamus	measured_DLPFC
73	Hypothalamus/measured_hippocampus	0.0236493	0.119079	Hypothalamus	measured_hippocampus
74	Hypothalamus/Nucleus_accumbens_basal_ganglia	0.123693	1.03582e-13	Hypothalamus	Nucleus_accumbens_basal_ganglia
75	Hypothalamus/Putamen_basal_ganglia	0.250514	1.66043e-37	Hypothalamus	Putamen_basal_ganglia
76	Hypothalamus/Substantia_nigra	0.206177	6.84802e-11	Hypothalamus	Substantia_nigra
77	measured_cerebellum/measured_DLPFC	0.464653	0	measured_cerebellum	measured_DLPFC
78	measured_cerebellum/measured_hippocampus	0.213338	2.27966e-119	measured_cerebellum	measured_hippocampus
79	measured_cerebellum/Nucleus_accumbens_basal_ganglia	0.10718	3.3483e-18	measured_cerebellum	Nucleus_accumbens_basal_ganglia
80	measured_cerebellum/Putamen_basal_ganglia	-0.0148402	0.284968	measured_cerebellum	Putamen_basal_ganglia
81	measured_cerebellum/Substantia_nigra	0.209435	2.62256e-17	measured_cerebellum	Substantia_nigra
82	measured_DLPFC/measured_hippocampus	0.256191	6.55339e-214	measured_DLPFC	measured_hippocampus
83	measured_DLPFC/Nucleus_accumbens_basal_ganglia	0.148876	9.19647e-39	measured_DLPFC	Nucleus_accumbens_basal_ganglia
84	measured_DLPFC/Putamen_basal_ganglia	-0.0211181	0.102488	measured_DLPFC	Putamen_basal_ganglia
85	measured_DLPFC/Substantia_nigra	0.107483	3.18756e-06	measured_DLPFC	Substantia_nigra
86	measured_hippocampus/Nucleus_accumbens_basal_ganglia	0.0733109	3.78976e-10	measured_hippocampus	Nucleus_accumbens_basal_ganglia
87	measured_hippocampus/Putamen_basal_ganglia	0.03446	0.00890269	measured_hippocampus	Putamen_basal_ganglia
88	measured_hippocampus/Substantia_nigra	0.0909677	0.000116204	measured_hippocampus	Substantia_nigra
89	Nucleus_accumbens_basal_ganglia/Putamen_basal_ganglia	0.382566	2.7604e-152	Nucleus_accumbens_basal_ganglia	Putamen_basal_ganglia
90	Nucleus_accumbens_basal_ganglia/Substantia_nigra	0.308474	7.6915e-34	Nucleus_accumbens_basal_ganglia	Substantia_nigra
91	Putamen_basal_ganglia/Substantia_nigra	0.185087	8.35724e-11	Putamen_basal_ganglia	Substantia_nigra
