## Supplementary Table 3 for "Brain-Regional Gene Expression Imputed from the Blood Transcriptome by *BrainGENIE* Recapitulates Dysregulation Observed in the Postmortem Brain in Alzheimer’s Disease"

### Sheet: Sheet1
datatables
Suppl_Table3_SampleSize_ImputedGenes
	study	tissue	sample_n	gene_n
1	adni	Amygdala	358	5260
2	adni	Anterior_cingulate_cortex_BA24	358	3805
3	adni	Caudate_basal_ganglia	358	8677
4	adni	Cerebellar_Hemisphere	358	7886
5	adni	Frontal_Cortex_BA9	358	8468
6	adni	Hippocampus	358	3053
7	adni	Hypothalamus	358	4316
8	adni	Nucleus_accumbens_basal_ganglia	358	8210
9	adni	Putamen_basal_ganglia	358	6259
10	adni	Substantia_nigra	358	2014
11	Bai14	Amygdala	38	5493
12	Bai14	Anterior_cingulate_cortex_BA24	38	3512
13	Bai14	Caudate_basal_ganglia	38	8769
14	Bai14	Cerebellar_Hemisphere	38	7770
15	Bai14	Frontal_Cortex_BA9	38	9076
16	Bai14	Hippocampus	38	2914
17	Bai14	Hypothalamus	38	5096
18	Bai14	Nucleus_accumbens_basal_ganglia	38	8434
19	Bai14	Putamen_basal_ganglia	38	6614
20	Bai14	Substantia_nigra	38	1841
21	Leandr18	Amygdala	35	5496
22	Leandr18	Anterior_cingulate_cortex_BA24	35	3666
23	Leandr18	Caudate_basal_ganglia	35	8575
24	Leandr18	Cerebellar_Hemisphere	35	7788
25	Leandr18	Frontal_Cortex_BA9	35	8801
26	Leandr18	Hippocampus	35	2754
27	Leandr18	Hypothalamus	35	4983
28	Leandr18	Nucleus_accumbens_basal_ganglia	35	8579
29	Leandr18	Putamen_basal_ganglia	35	6558
30	Leandr18	Substantia_nigra	35	1963
31	Lovestone_1	Amygdala	196	5269
32	Lovestone_1	Anterior_cingulate_cortex_BA24	196	3720
33	Lovestone_1	Caudate_basal_ganglia	196	8736
34	Lovestone_1	Cerebellar_Hemisphere	196	7863
35	Lovestone_1	Frontal_Cortex_BA9	196	8461
36	Lovestone_1	Hippocampus	196	2997
37	Lovestone_1	Hypothalamus	196	4145
38	Lovestone_1	Nucleus_accumbens_basal_ganglia	196	8256
39	Lovestone_1	Putamen_basal_ganglia	196	6173
40	Lovestone_1	Substantia_nigra	196	1820
41	Lovestone_2	Amygdala	247	5242
42	Lovestone_2	Anterior_cingulate_cortex_BA24	247	3739
43	Lovestone_2	Caudate_basal_ganglia	247	8724
44	Lovestone_2	Cerebellar_Hemisphere	247	7856
45	Lovestone_2	Frontal_Cortex_BA9	247	8432
46	Lovestone_2	Hippocampus	247	3005
47	Lovestone_2	Hypothalamus	247	4214
48	Lovestone_2	Nucleus_accumbens_basal_ganglia	247	8120
49	Lovestone_2	Putamen_basal_ganglia	247	6171
50	Lovestone_2	Substantia_nigra	247	1826
51	ROSMAP_b1b2	Amygdala	142	5477
52	ROSMAP_b1b2	Anterior_cingulate_cortex_BA24	142	3323
53	ROSMAP_b1b2	Caudate_basal_ganglia	142	8736
54	ROSMAP_b1b2	Cerebellar_Hemisphere	142	7608
55	ROSMAP_b1b2	Frontal_Cortex_BA9	142	8996
56	ROSMAP_b1b2	Hippocampus	142	2921
57	ROSMAP_b1b2	Hypothalamus	142	5264
58	ROSMAP_b1b2	Nucleus_accumbens_basal_ganglia	142	8421
59	ROSMAP_b1b2	Putamen_basal_ganglia	142	6745
60	ROSMAP_b1b2	Substantia_nigra	142	1898
61	Samsudin16	Amygdala	180	5289
62	Samsudin16	Anterior_cingulate_cortex_BA24	180	3833
63	Samsudin16	Caudate_basal_ganglia	180	8652
64	Samsudin16	Cerebellar_Hemisphere	180	7838
65	Samsudin16	Frontal_Cortex_BA9	180	8436
66	Samsudin16	Hippocampus	180	3040
67	Samsudin16	Hypothalamus	180	4252
68	Samsudin16	Nucleus_accumbens_basal_ganglia	180	8160
69	Samsudin16	Putamen_basal_ganglia	180	6224
70	Samsudin16	Substantia_nigra	180	1925
71	Shigemizu20	Amygdala	360	5371
72	Shigemizu20	Anterior_cingulate_cortex_BA24	360	3291
73	Shigemizu20	Caudate_basal_ganglia	360	8640
74	Shigemizu20	Cerebellar_Hemisphere	360	7696
75	Shigemizu20	Frontal_Cortex_BA9	360	8989
76	Shigemizu20	Hippocampus	360	2843
77	Shigemizu20	Hypothalamus	360	4746
78	Shigemizu20	Nucleus_accumbens_basal_ganglia	360	8405
79	Shigemizu20	Putamen_basal_ganglia	360	6671
80	Shigemizu20	Substantia_nigra	360	2135
