## Supplementary Table 7 for "Brain-Regional Gene Expression Imputed from the Blood Transcriptome by *BrainGENIE* Recapitulates Dysregulation Observed in the Postmortem Brain in Alzheimer’s Disease"

### Sheet: Sheet1
datatables
Supplementary Table 8 – Reactome pathways significant in BOTH imputed and measured brain datasets (exact region match)
	p	FDR	nGenes	nGenesUp	nGenesDn	ID	Term	Database	region	direction	uniID	Overlap
1	6.9999e-05	0.00673325	35	7	28	R-HSA-156842	Eukaryotic Translation Elongation	REACTOME	Cerebellar_Hemisphere	Down-regulated	cerebellum_R-HSA-156842	*
2	7.9999e-05	0.00673325	32	7	25	R-HSA-156902	Peptide chain elongation	REACTOME	Cerebellar_Hemisphere	Down-regulated	cerebellum_R-HSA-156902	*
3	5e-05	0.0063125	32	7	25	R-HSA-192823	Viral mRNA Translation	REACTOME	Cerebellar_Hemisphere	Down-regulated	cerebellum_R-HSA-192823	*
4	6.9999e-05	0.00673325	33	8	25	R-HSA-2408557	Selenocysteine synthesis	REACTOME	Cerebellar_Hemisphere	Down-regulated	cerebellum_R-HSA-2408557	*
5	9.9999e-06	0.00252497	45	7	38	R-HSA-5368286	Mitochondrial translation initiation	REACTOME	Cerebellar_Hemisphere	Down-regulated	cerebellum_R-HSA-5368286	*
6	9.9999e-06	0.00252497	47	8	39	R-HSA-5368287	Mitochondrial translation	REACTOME	Cerebellar_Hemisphere	Down-regulated	cerebellum_R-HSA-5368287	*
7	9.9999e-06	0.00252497	45	8	37	R-HSA-5389840	Mitochondrial translation elongation	REACTOME	Cerebellar_Hemisphere	Down-regulated	cerebellum_R-HSA-5389840	*
8	9.9999e-06	0.00252497	43	7	36	R-HSA-5419276	Mitochondrial translation termination	REACTOME	Cerebellar_Hemisphere	Down-regulated	cerebellum_R-HSA-5419276	*
9	0.0002	0.012625	38	10	28	R-HSA-72689	Formation of a pool of free 40S subunits	REACTOME	Cerebellar_Hemisphere	Down-regulated	cerebellum_R-HSA-72689	*
10	4e-05	0.0063125	34	7	27	R-HSA-72764	Eukaryotic Translation Termination	REACTOME	Cerebellar_Hemisphere	Down-regulated	cerebellum_R-HSA-72764	*
11	8.9999e-05	0.00699223	37	9	28	R-HSA-9633012	Response of EIF2AK4 (GCN2) to amino acid deficiency	REACTOME	Cerebellar_Hemisphere	Down-regulated	cerebellum_R-HSA-9633012	*
12	0.00053999	0.0287047	34	9	25	R-HSA-975956	Nonsense Mediated Decay (NMD) independent of the Exon Junction Complex (EJC)	REACTOME	Cerebellar_Hemisphere	Down-regulated	cerebellum_R-HSA-975956	*
13	0.00017	0.01515	29	24	5	R-HSA-9013026	RHOB GTPase cycle	REACTOME	Cerebellar_Hemisphere	Up-regulated	cerebellum_R-HSA-9013026	*
14	9.9999e-06	0.000463474	74	16	58	R-HSA-156842	Eukaryotic Translation Elongation	REACTOME	Frontal_Cortex_BA9	Down-regulated	DLPFC_R-HSA-156842	*
15	9.9999e-06	0.000463474	71	16	55	R-HSA-156902	Peptide chain elongation	REACTOME	Frontal_Cortex_BA9	Down-regulated	DLPFC_R-HSA-156902	*
16	9.9999e-06	0.000463474	72	17	55	R-HSA-192823	Viral mRNA Translation	REACTOME	Frontal_Cortex_BA9	Down-regulated	DLPFC_R-HSA-192823	*
17	9.9999e-06	0.000463474	74	18	56	R-HSA-2408557	Selenocysteine synthesis	REACTOME	Frontal_Cortex_BA9	Down-regulated	DLPFC_R-HSA-2408557	*
18	9.9999e-06	0.000463474	38	11	27	R-HSA-72649	Translation initiation complex formation	REACTOME	Frontal_Cortex_BA9	Down-regulated	DLPFC_R-HSA-72649	*
19	9.9999e-06	0.000463474	38	11	27	R-HSA-72662	Activation of the mRNA upon binding of the cap-binding complex and eIFs, and subsequent binding to 43S	REACTOME	Frontal_Cortex_BA9	Down-regulated	DLPFC_R-HSA-72662	*
20	9.9999e-06	0.000463474	76	17	59	R-HSA-72689	Formation of a pool of free 40S subunits	REACTOME	Frontal_Cortex_BA9	Down-regulated	DLPFC_R-HSA-72689	*
21	9.9999e-06	0.000463474	37	10	27	R-HSA-72695	Formation of the ternary complex, and subsequently, the 43S complex	REACTOME	Frontal_Cortex_BA9	Down-regulated	DLPFC_R-HSA-72695	*
22	9.9999e-06	0.000463474	38	11	27	R-HSA-72702	Ribosomal scanning and start codon recognition	REACTOME	Frontal_Cortex_BA9	Down-regulated	DLPFC_R-HSA-72702	*
23	9.9999e-06	0.000463474	74	19	55	R-HSA-72764	Eukaryotic Translation Termination	REACTOME	Frontal_Cortex_BA9	Down-regulated	DLPFC_R-HSA-72764	*
24	9.9999e-06	0.000463474	80	20	60	R-HSA-9633012	Response of EIF2AK4 (GCN2) to amino acid deficiency	REACTOME	Frontal_Cortex_BA9	Down-regulated	DLPFC_R-HSA-9633012	*
25	9.9999e-06	0.000463474	75	20	55	R-HSA-975956	Nonsense Mediated Decay (NMD) independent of the Exon Junction Complex (EJC)	REACTOME	Frontal_Cortex_BA9	Down-regulated	DLPFC_R-HSA-975956	*
26	0.00028	0.0497467	40	32	8	R-HSA-9013106	RHOC GTPase cycle	REACTOME	Frontal_Cortex_BA9	Up-regulated	DLPFC_R-HSA-9013106	*
27	0.0002	0.0497467	48	38	10	R-HSA-9013404	RAC2 GTPase cycle	REACTOME	Frontal_Cortex_BA9	Up-regulated	DLPFC_R-HSA-9013404	*
